# Sleep disturbances as risk factors for neurodegeneration later in life

**DOI:** 10.1101/2023.11.08.23298037

**Authors:** Emily Simmonds, Kristin S Levine, Jun Han, Hirotaka Iwaki, Mathew J Koretsky, Nicole Kuznetsov, Faraz Faghri, Caroline Warly Solsberg, Artur Schuh, Lietsel Jones, Sara Bandres-Ciga, Cornelis Blauwendraat, Andrew Singleton, Valentina Escott-Price, Hampton L Leonard, Mike A Nalls

**Author notes:** Ms Simmonds and Ms Levine contributed equally to this paper. Dr Escott-Price [ ] and Ms Leonard [ ] are joint corresponding authors.

## Abstract

The relationship between sleep disorders and neurodegeneration is complex and multi-faceted. Using over one million electronic health records (EHRs) from Wales, UK, and Finland, we mined biobank data to identify the relationships between sleep disorders and the subsequent manifestation of neurodegenerative diseases (NDDs) later in life. We then examined how these sleep disorders’ severity impacts neurodegeneration risk. Additionally, we investigated how sleep attributed risk may compensate for the lack of genetic risk factors (i.e. a lower polygenic risk score) in NDD manifestation.

We found that sleep disorders such as sleep apnea were associated with the risk of Alzheimer’s disease (AD), amyotrophic lateral sclerosis, dementia, Parkinson’s disease (PD), and vascular dementia in three national scale biobanks, with hazard ratios (HRs) ranging from 1.31 for PD to 5.11 for dementia. These sleep disorders imparted significant risk up to 15 years before the onset of an NDD. Cumulative number of sleep disorders in the EHRs were associated with a higher risk of neurodegeneration for dementia and vascular dementia. Sleep related risk factors were independent of genetic risk for Alzheimer’s and Parkinson’s, potentially compensating for low genetic risk in overall disease etiology. There is a significant multiplicative interaction regarding the combined risk of sleep disorders and Parkinson’s disease.

Poor sleep hygiene and sleep apnea are relatively modifiable risk factors with several treatment options, including CPAP and surgery, that could potentially reduce the risk of neurodegeneration. This is particularly interesting in how sleep related risk factors are significantly and independently enriched in manifesting NDD patients with low levels of genetic risk factors for these diseases.

**HIGHLIGHTS:**

- Sleep disorders, particularly sleep apnea, are associated with the risk of Alzheimer’s disease, amyotrophic lateral sclerosis, dementia, Parkinson’s disease, and vascular dementia in national scale biobanks.
- These sleep disorders imparted significant risk up to 15 years before the onset of a neurodegenerative disease.
- The cumulative number of sleep disorders in the electronic health records were associated with a higher risk of neurodegeneration related to dementia and vascular dementia.
- Sleep related risk factors are independent of genetic risk for Alzheimer’s and Parkinson’s, potentially compensating for low genetic risk in overall disease etiology.
- Significant multiplicative interaction exists regarding the combined risk of sleep disorders and Parkinson’s disease.
