## Supplementary material for "Sleep disturbances as risk factors for neurodegeneration later in life": Table 1: Summary of participants in the study

### Sheet: Sheet1
	FinGen			SAIL			UKB
NDD	All	Female	Male	All	Female	Male	All	Female	Male
AD	10520	4620	5900	38973	24743	14230	3592	1880	1712
ALS	531	204	327	NA	NA	NA	556	245	311
dementia	19157	8220	10937	145081	86320	58761	7835	3744	4091
MS	2409	1819	590	8240	5472	2768	515	351	164
PD	4681	1858	2823	24270	11387	12883	2891	1060	1831
vascular	2717	907	1810	34398	19980	14418	1719	714	1005
controls*	377277	210870	166407	2106924	1129391	977533	238461	126898	111563
*In FinnGen, the control numbers listed below are the general population count (total); in the UKB these include exclusions described in the methods section such as concurrent neurodegenerative disease diagnoses.
