## Supplementary material for "Sleep disturbances as risk factors for neurodegeneration later in life": Table 2: Replicated Sleep/NDD pairs

### Sheet: sleepNDD pairs
ICD10	PRIOR	OUTCOME	COHORT	HR	ci_min	ci_max	P_VAL	N_pairs	N	P_CORR	SIGNIFICANT	N_SIG_ COHORTS
G47	Other sleep disorders	AD	FinnGen	2.28	1.23	4.22	0.00853	149	3588	0.0111	TRUE	3
			SAIL	1.4	1.14	1.72	0.00116	95	6776	0.00194	TRUE
			UKB	1.33	1.12	1.58	0.000938	138	7412	0.00144	TRUE
F51	Non-organic sleep disorders	DEMENTIA	FinnGen	2.8651	1.69403	4.84572	8.63628e-05	188	5964	0.000173	TRUE	3
			SAIL	5.11	2.75	9.51	2.54e-07	10	85	8.45e-07	TRUE
			UKB	2.61	1.55	4.41	0.000332	14	167	0.000576	TRUE
G47	Other sleep disorders	DEMENTIA	FinnGen	2.44023	1.34085	4.44099	0.0034994	177	3588	0.00525	TRUE	3
			SAIL	2.24	1.99	2.51	2.63e-43	311	6776	2.63e-42	TRUE
			UKB	1.7	1.54	1.88	6.57e-25	400	7669	1.71e-23	TRUE
G47.3	Sleep apnea	DEMENTIA	FinnGen	2.27	1.82	2.84	3.16e-13	1225	46973	1.58e-12	TRUE	3
			SAIL	2.11	1.85	2.41	3.15e-29	236	5650	2.04e-27	TRUE
			UKB	1.67	1.46	1.92	5.12e-14	221	4232	4.43e-13	TRUE
G47	Other sleep disorders	PD	FinnGen	2.8	1.76	4.47	1.57e-05	54	3588	3.36e-05	TRUE	3
			SAIL	1.31	1.08	1.59	0.00534	108	6776	0.00763	TRUE
			UKB	1.43	1.2	1.71	5.84e-05	131	7409	0.000117	TRUE
G47.3	Sleep apnea	VASCULAR	FinnGen	2.45311	1.84329	3.26468	7.55824e-10	175	46973	2.51941e-09	TRUE	3
			SAIL	2.43	1.87	3.15	2.31e-11	60	5650	5.53e-10	TRUE
			UKB	2.15	1.68	2.77	2.04e-09	64	4081	1.06e-08	TRUE
F51	Nonorganic sleep disorders	PD	FinnGen	2.52	1.34	4.76	0.00431	30	5964	0.00616	TRUE	2
			UKB	4.41	2.29	8.49	8.8e-06	9	162	2.08e-05	TRUE
F51	Nonorganic sleep disorders	VASCULAR	FinnGen	4.32	1.8	10.34	0.00103	28	5964	0.00172	TRUE	2
			UKB	5.99	2.85	12.58	2.3e-06	7	160	6.63e-06	TRUE
G47	Other sleep disorders	VAS	SAIL	2.47	1.96	3.11	2.27e-14	76	6776	1.14e-13	TRUE	2
			UKB	1.99553	1.63442	2.43641	1.17127e-11	103	7381	7.61326e-11	TRUE
G47.3	Sleep apnea	ALS	FinnGen	2.66	1.93	3.67	2.49e-09	50	46973	6.22e-09	TRUE	2
			UKB	2.03	1.3	3.18	0.00194	20	4039	0.00281	TRUE
G47.3	Sleep apnea	PD	FinnGen	1.93	1.62	2.29	1.93e-13	338	46973	1.16e-12	TRUE	2
			UKB	1.42	1.13	1.79	0.00234	77	4095	0.0032	TRUE
G47.8	Other sleep disorders	PD	SAIL	7.52	4.04	14	1.93e-10	10	110	4.19e-09	TRUE	2
			UKB	8.07428	4.03268	16.1664	3.70997e-09	8	63	1.60765e-08	TRUE
G47.9	sleep disorder, unspecified	DEM	SAIL	2.38	1.82	3.12	3.4e-10	53	986	7.18e-09	TRUE	2
			UKB	2.19182	1.60607	2.9912	7.55806e-07	40	564	2.80728e-06	TRUE
G47.9	sleep disorder, unspecified	PD	SAIL	2.06	1.4	3.04	0.000235	26	986	0.00238	TRUE	2
			UKB	2.92851	1.9057	4.50026	9.50234e-07	21	546	3.08826e-06	TRUE
G47	Other sleep disorders	MS	SAIL	0.41	0.28	0.6	3.67e-06	27	6776	9.18e-06	TRUE	1
			UKB	1.24619	0.777972	1.9962	0.359898	18	7298	0.389889	FALSE
			FinnGen	1.32332	0.70914	2.46942	0.378778	12	3588	0.420864	FALSE
