## Supplementary material for "Sleep disturbances as risk factors for neurodegeneration later in life": Table 3: Lags for replicated associations

### Sheet: lags_replicated_associations
ICD10	PRIOR	OUTCOME	LAG	TIMELINE	COHORT	HR	ci_min	ci_max	P_VAL	N_pairs	P_CORR	SIGNIFICANT
G47	Other sleep disorders	AD	0	all	FinnGen	2.282	1.23404	4.21988	0.0085265	149	0.011255	TRUE
					SAIL	1.4	1.14	1.72	0.00116	95	0.00194	TRUE
					UKB	1.33329	1.12438	1.581	0.000938465	138	0.00200206	TRUE
			0-1	< 1 year before tenure	FinnGen	11.0238	5.01542	24.23	2.32656e-09	10	4.95333e-09	TRUE
					SAIL	1.8	1.12	2.9	0.00116	17	0.0332	TRUE
			2023-01-05	1-5 years before tenure	FinnGen	8.5376	4.85498	15.0136	9.60765e-14	22	3.01955e-13	TRUE
					SAIL	1.3	0.9	1.89	0.163	28	0.222	FALSE
					UKB	2.22519	1.62249	3.05176	6.94553e-07	39	2.77821e-06	TRUE
			2023-05-10	5-10 years before tenure	SAIL	1.76	1.15	2.71	0.00975	21	0.0267	TRUE
					UKB	1.45165	1.03015	2.04562	0.0331974	33	0.045205	TRUE
			2023-05-15	5-15 years before tenure	FinnGen	2.54297	1.585	4.07993	0.000109024	63	0.000175503	TRUE
					SAIL	1.68	1.21	2.35	0.00224	35	0.00844	TRUE
					UKB	1.44012	1.13062	1.83436	0.00313309	67	0.00514148	TRUE
			2023-10-15	10-15 years before tenure	SAIL	1.56	0.92	2.64	0.0954	14	0.142	FALSE
					UKB	1.42026	1.01305	1.99116	0.0418356	34	0.0535496	FALSE
F51	Nonorganic sleep disorders	DEM	0	all	SAIL	5.11	2.75	9.51	2.54e-07	10	8.45e-07	TRUE
					FinnGen	2.8651	1.69403	4.84572	8.63628e-05	188	0.000142499	TRUE
					UKB	2.61174	1.54607	4.41193	0.00033222	14	0.00075936	TRUE
			0-1	< 1 year before tenure	SAIL	10.55	5.02	22.14	4.8e-10	7	4e-09	TRUE
					FinnGen	21.2368	9.32488	48.3656	3.41639e-13	42	9.39507e-13	TRUE
			2023-01-05	1-5 years before tenure	FinnGen	12.34	7.5319	20.2174	1.93939e-23	54	1.06667e-22	TRUE
			2023-05-15	5-15 years before tenure	FinnGen	0.906124	0.466239	1.76103	0.771223	58	0.783088	FALSE
					UKB	2.56046	1.14994	5.70112	0.0213326	6	0.0303396	TRUE
G47	Other sleep disorders	DEMENTIA	0	all	FinnGen	2.44023	1.34085	4.44099	0.0034994	177	0.00481168	TRUE
					SAIL	2.24	1.99	2.51	2.63e-43	311	2.63e-42	TRUE
					UKB	1.69909	1.53617	1.8793	6.5725e-25	400	1.40213e-23	TRUE
			0-1	< 1 year before tenure	FinnGen	15.7518	8.38768	29.5815	9.94449e-18	16	4.1021e-17	TRUE
					SAIL	3.51	2.77	4.44	9.62e-26	71	4.71e-24	TRUE
					UKB	7.99934	5.76396	11.1017	1.68229e-35	36	1.07666e-33	TRUE
			2023-01-05	1-5 years before tenure	FinnGen	1.95781	1.09093	3.51354	0.0243418	28	0.0308954	TRUE
					SAIL	2.51	2.08	3.03	3.65e-22	113	8.95e-21	TRUE
					UKB	2.51962	2.0759	3.05819	8.76943e-21	104	1.12249e-19	TRUE
			2023-05-10	5-10 years before tenure	SAIL	2.41	1.87	3.1	9.44e-12	61	1.54e-10	TRUE
					UKB	2.09039	1.73291	2.52161	1.30182e-14	111	8.33167e-14	TRUE
			2023-05-15	5-15 years before tenure	FinnGen	1.13155	0.599979	2.13407	0.702615	74	0.724572	FALSE
					SAIL	1.89	1.52	2.34	9.54e-09	83	8.56e-08	TRUE
					UKB	1.83474	1.59247	2.11387	4.48063e-17	197	3.18622e-16	TRUE
			2023-10-15	10-15 years before tenure	SAIL	1.18	0.77	1.79	0.446	22	0.508	FALSE
					UKB	1.5649	1.26517	1.93563	3.65666e-05	86	9.36104e-05	TRUE
G47.3	Sleep apnea	DEMENTIA	0	all	FinnGen	2.27487	1.82368	2.83768	3.1637e-13	1225	9.07844e-13	TRUE
					SAIL	2.11	1.85	2.41	3.15e-29	236	2.04e-27	TRUE
					UKB	1.67475	1.46437	1.91536	5.11663e-14	221	2.97695e-13	TRUE
			0-1	< 1 year before tenure	FinnGen	10.61	8.07196	13.946	2.6195e-64	120	8.64435e-63	TRUE
					SAIL	3.19	2.4	4.24	1.33e-15	48	4.54e-14	TRUE
					UKB	9.27813	6.44085	13.3653	5.61676e-33	29	1.79736e-31	TRUE
			2023-01-05	1-5 years before tenure	FinnGen	4.87779	3.9713	5.99119	1.45345e-51	299	1.91855e-50	TRUE
					SAIL	2.24	1.82	2.76	3.84e-14	90	6.53e-13	TRUE
					UKB	1.79732	1.39385	2.31757	6.18069e-06	60	2.08192e-05	TRUE
			2023-05-10	5-10 years before tenure	SAIL	2.57	1.98	3.34	1.35e-12	57	1.53e-11	TRUE
					UKB	1.71047	1.33196	2.19655	2.59696e-05	62	6.92523e-05	TRUE
			2023-05-15	5-15 years before tenure	FinnGen	2.16327	1.78253	2.62533	5.60848e-15	482	1.94821e-14	TRUE
					SAIL	1.97	1.57	2.49	8.6e-09	73	7.31e-08	TRUE
					UKB	1.5561	1.27461	1.89976	1.40435e-05	98	4.27994e-05	TRUE
			2023-10-15	10-15 years before tenure	SAIL	1.07	0.65	1.75	0.792	16	0.841	FALSE
					UKB	1.33841	0.964491	1.85729	0.0812148	36	0.0980707	FALSE
G47	Other sleep disorders	PD	0	all	FinnGen	2.80257	1.75568	4.4737	1.56821e-05	54	2.72373e-05	TRUE
					SAIL	1.31	1.08	1.59	0.00534	108	0.00763	TRUE
					UKB	1.4333	1.20254	1.70834	5.83938e-05	131	0.000143738	TRUE
			0-1	< 1 year before tenure	SAIL	1.73	1.1	2.72	0.0172	19	0.0352	TRUE
					UKB	9.87789	6.12853	15.9211	5.25676e-21	17	8.41082e-20	TRUE
			2023-01-05	1-5 years before tenure	SAIL	1.09	0.75	1.59	0.635	28	0.692	FALSE
					UKB	2.08675	1.48761	2.92721	2.04401e-05	34	5.68768e-05	TRUE
			2023-05-10	5-10 years before tenure	SAIL	1.52	1.01	2.29	0.047	23	0.0767	FALSE
					UKB	1.70351	1.22033	2.37798	0.00174814	35	0.00339034	TRUE
			2023-05-15	5-15 years before tenure	FinnGen	1.84866	1.09077	3.13313	0.022442	25	0.0290426	TRUE
					SAIL	1.66	1.23	2.23	0.000874	44	0.0039	TRUE
					UKB	1.48101	1.14893	1.90909	0.00243232	61	0.00420726	TRUE
			2023-10-15	10-15 years before tenure	SAIL	1.84	1.2	2.82	0.00552	21	0.0169	TRUE
					UKB	1.25015	0.849589	1.83957	0.25727	26	0.289767	FALSE
G47.3	Sleep apnea	VASCULAR	0	all	FinnGen	2.45311	1.84329	3.26468	7.55824e-10	175	1.83151e-09	TRUE
					SAIL	2.43	1.87	3.15	2.31e-11	60	5.53e-10	TRUE
					UKB	2.15313	1.6756	2.76675	2.04027e-09	64	1.00444e-08	TRUE
			0-1	< 1 year before tenure	SAIL	2.42	1.2	4.84	0.013	8	0.0401	TRUE
					FinnGen	6.67714	3.47597	12.8264	1.19393e-08	13	2.25142e-08	TRUE
			2023-01-05	1-5 years before tenure	FinnGen	3.69786	2.40517	5.68534	2.53699e-09	35	5.07398e-09	TRUE
					SAIL	2.75	1.84	4.13	9.28e-07	24	6.31e-06	TRUE
					UKB	2.13644	1.30524	3.49697	0.00253173	16	0.00426396	TRUE
			2023-05-10	5-10 years before tenure	SAIL	3.25	1.98	5.33	2.91e-06	16	1.65e-05	TRUE
					UKB	2.18409	1.37211	3.47657	0.000988381	18	0.00204053	TRUE
			2023-05-15	5-15 years before tenure	FinnGen	2.75503	1.98088	3.83173	1.73137e-09	76	3.92258e-09	TRUE
					SAIL	2.56	1.66	3.94	2.04e-05	21	9.89e-05	TRUE
					UKB	1.88204	1.28597	2.75439	0.00113647	27	0.00227293	TRUE
			2023-10-15	10-15 years before tenure	UKB	1.45972	0.757859	2.81158	0.258073	9	0.289767	FALSE
