## Supplementary material for "Sleep disturbances as risk factors for neurodegeneration later in life": Table 4: Multi-Exposure for G47 and F51 sleep disorders

### Sheet: Sheet1
ICD10	PRIOR	OUTCOME	COHORT	Nexp vs None	HR	ci_min	ci_max	P_VAL	N_pairs	N	P_CORR	SIGNIFICANT
G47	Other sleep disorders	DEMENTIA	SAIL	Ordinal	1.42	1.34	1.49	8.1e-37	311	6820	8.91e-36	TRUE
G47	Other sleep disorders	AD	SAIL	Ordinal	1.1	0.99	1.23	0.0806	95	6820	0.148	FALSE
G47	Other sleep disorders	PD	SAIL	Ordinal	1.04	0.94	1.15	0.492	108	6820	0.601	FALSE
G47	Other sleep disorders	MS	SAIL	Ordinal	0.59	0.47	0.75	1.14e-05	27	6820	4.19e-05	TRUE
G47	Other sleep disorders	VASCULAR	SAIL	Ordinal	1.56	1.41	1.73	2.73e-18	76	6820	1.5e-17	TRUE
F51	Other sleep disorders	DEMENTIA	SAIL	Ordinal	2.19	1.51	3.18	3.66e-05	11	78	0.000101	TRUE
G47	Other sleep disorders	DEMENTIA	SAIL	1	2.09	1.78	2.45	2.29e-19	154	3389	7.56e-18	TRUE
G47	Other sleep disorders	DEMENTIA	SAIL	2	2.51	1.95	3.24	1.28e-12	60	1249	1.06e-11	TRUE
G47	Other sleep disorders	DEMENTIA	SAIL	3+	2.29	1.87	2.8	7.71e-16	97	2182	8.48e-15	TRUE
G47	Other sleep disorders	VASCULAR	SAIL	1	1.75	1.2	2.54	0.0035	28	3389	0.0116	TRUE
G47	Other sleep disorders	VASCULAR	SAIL	2	2.02	1.11	3.65	0.0206	11	1249	0.0565	FALSE
G47	Other sleep disorders	VASCULAR	SAIL	3+	3.87	2.78	5.37	7.13e-16	37	2182	8.48e-15	TRUE
G47	Other sleep disorders	AD	SAIL	1	1.7	1.32	2.18	4.52e-05	61	3389	0.000186	TRUE
G47	Other sleep disorders	AD	SAIL	2	1.09	0.63	1.89	0.747	13	1249	0.991	FALSE
G47	Other sleep disorders	AD	SAIL	3+	1.04	0.67	1.59	0.869	21	2182	0.991	FALSE
G47	Other sleep disorders	PD	SAIL	1	1.75	1.38	2.2	2.65e-06	73	3389	1.25e-05	TRUE
G47	Other sleep disorders	PD	SAIL	2	0.97	0.58	1.65	0.92	14	1249	0.991	FALSE
G47	Other sleep disorders	PD	SAIL	3+	0.79	0.52	1.22	0.287	21	2182	0.558	FALSE
G47	Other sleep disorders	MS	SAIL	1	0.5	0.32	0.78	0.00231	19	3389	0.00848	TRUE
G47	Other sleep disorders	MS	SAIL	2	NA	NA	NA	NA	2	NA	NA	NA
G47	Other sleep disorders	MS	SAIL	3+	0.31	0.14	0.69	0.00402	6	2182	0.0121	TRUE
