## Supplementary material for "Sleep disturbances as risk factors for neurodegeneration later in life": PRS and Sleep interaction analysis

### Sheet: Sheet1
Model	Parameter	OR	Beta	SE	95% CI low	95% CI high	z	P-value
F51 and PD PRS interaction	F51	2.38978	0.8712	0.554	-0.214	1.957	1.573	0.116
	interaction term	0.234852	-1.4488	0.419	-2.271	-0.627	-3.455	0.000550323
	PD PRS (Nalls et al)	5.83573	1.764	0.421	0.94	2.588	4.195	2.73351e-05
G47 and PD PRS interaction	G47	1.49556	0.4025	0.091	0.223	0.582	4.401	1.07927e-05
	interaction term	0.728622	-0.3166	0.092	-0.496	-0.137	-3.451	0.000557955
	PD PRS (Nalls et al)	1.89971	0.6417	0.097	0.452	0.833	6.59	4.40579e-11
F51 and AD PRS (excluding APOE4) interaction	F51	1.3477	0.2984	0.594	-0.866	1.463	0.502	0.615
	interaction term	0.676651	-0.3906	0.654	-1.672	0.891	-0.597	0.55
	AD PRS (Kunkle et al)	2.00752	0.6969	0.654	-0.586	1.98	1.065	0.287
G47 and AD PRS (excluding APOE4) interaction	G47	1.33857	0.2916	0.091	0.113	0.47	3.197	0.00138955
	interaction term	0.929973	-0.0726	0.089	-0.247	0.102	-0.815	0.415089
	AD PRS (Kunkle et al)	1.46433	0.3814	0.094	0.279	0.565	4.064	4.82495e-05
F51 and AD PRS (with APOE4) interaction	F51	1.80237	0.5891	0.596	-0.579	1.758	0.988	0.323
	interaction term	0.447267	-0.8046	0.596	-1.972	0.363	-1.35	0.177
	AD PRS (Kunkle et al)	4.82061	1.5729	0.596	0.404	2.742	2.638	0.008
G47 and AD PRS (with APOE4) interaction	G47	1.51316	0.4142	0.104	0.21	0.619	3.975	7.05258e-05
	interaction term	0.894939	-0.111	0.075	-0.258	0.036	-1.482	0.138338
	AD PRS (Kunkle et al)	2.41911	0.8834	0.079	0.729	1.038	11.216	3.38629e-29
