## Supplementary Table 1 for "Sleep disturbances as risk factors for neurodegeneration later in life"

### Sheet: NDDs
	SAIL		FinnGen		UKB
Disorder	ICD10 code(s)	NHS read code(s)	ICD10	FinnGen Endpoint	ICD10	UKB Field
ALS	G12.2	F152	G12.2	G6_ALS	G12.2	42028
Alzheimer's disease	F00, G30	Eu00, F110	F00, G30	G6_AD_WIDE	F00, G30	42020
Dementia	F00, F01, F02, F03, G31	Eu00, Eu01, Eu02, E000, E001, E002, E003, E004, F111, F116	F00-F09	F5_DEMENTIA	F00, F01, F02, F03, G30, G31	42018
MS	G35	F20	G35	G6_MS	G35	131042
Parkinson's disease	F02.3, G20	Eu023, F12	G20	G6_PARKISON	G20	42032
Vascular dementia	F01	E004, Eu01	F01	F5_VASCDEM	F01	42022

### Sheet: Sleep_codes_FinnGen
phenocode	phenotype	FinnGen_Cases	ICD10_Codes
F5_HYPERSOMNIA	Hypersomnia	407	F51.1, G47.1
F5_INSOMNIA	Insomnia	4801	F51.0, G47.0
F5_NIGHTMARES	Nightmares	55	F51.5
F5_SLEEP_NOS	Sleep disorders, other/unspeficied	893	F51.8, F51.9
F5_SLEEPTERRORS	Sleep terrors [night terrors]	56	F51.4
F5_SLEEPWAKE	Disorder of the sleep-wake schedule	456	F51.2, G47.2
F5_SLEEPWALKING	Sleepwalking [somnambulism]	67	F51.3
G6_SLEEPAPNO	Sleep apnoea	43899	G47.3
G6_SLEEPAPNO_INCLAVO	Sleep apnoea, including avohilmo	46973	G47.3
G6_SLEEPDISOTH	Other sleep disorders	3588	G47
KRA_PSY_SLEEP_NONORG_EXMORE	Nonorganic sleeping disorders (more control exclusions)	5964	F51
SLEEP	Sleep disorders (combined)	49878	F51, G47.3, G47.4, G47

### Sheet: Sleep_codes_UKB_ICD10
ICD10	Description
F51	Date F51 first reported (nonorganic sleep disorders)
G47	Date G47 first reported (sleep disorders)
Note: F51 and G47 are made up of the individual codes listed below
F51.0	Insomnia not due to a substance or known physiological condition
F51.1	Hypersomnia not due to a substance or known physiological condition
F51.3	Sleepwalking [somnambulism]
F51.4	Sleep terrors [night terrors]
F51.5	Nightmare disorder
F51.8	Other sleep disorders not due to a substance or known physiological condition
F51.9	Sleep disorder not due to a substance or known physiological condition, unspecified
G47.0	Insomnia
G47.1	Hypersomnia
G47.2	Circadian rthythm sleep disorder
G47.3	Sleep apnea
G47.4	Narcolepsy and cataplexy
G47.5	Parasomnia
G47.6	Sleep related movement disorders
G47.8	Other sleep disorders
G47.9	Sleep disorder, unspecified

### Sheet: Sleep_codes_SAIL
ICD10	Description
F51	F51 (nonorganic sleep disorders)
G47	G47 (sleep disorders)
Note: F51 and G47 are made up of the individual codes listed below
F51.0	Nonorganic insomnia
F51.1	Nonorganic hypersomnia
F51.3	Sleepwalking [somnambulism]
F51.4	Sleep terrors [night terrors]
F51.5	Nightmare disorder
F51.8	Other sleep disorders not due to a substance or known physiological condition
F51.9	Sleep disorder not due to a substance or known physiological condition, unspecified
G47.0	Disorders of initiating and maintaining sleep [insomnias]
G47.1	Disorders of excessive somnolence [hypersomnias]
G47.2	Disorders of the sleep-wake schedule
G47.3	Sleep apnoea
G47.4	Narcolepsy and cataplexy
G47.8	Other sleep disorders
G47.9	Sleep disorder, unspecified
