## Supplementary Table 2 for "Sleep disturbances as risk factors for neurodegeneration later in life"

### Sheet: UKB_all_results
ICD10	PRIOR	OUTCOME	COHORT	HR	ci_min	ci_max	P_VAL	N_pairs	N	P_CORR	SIGNIFICANT
F51	Nonorganic sleep disorders	DEM	UKB	2.61174	1.54607	4.41193	0.00033222	14	167	0.000575848	TRUE
F51	Nonorganic sleep disorders	PD	UKB	4.41052	2.29246	8.48552	8.79519e-06	9	162	2.07886e-05	TRUE
F51	Nonorganic sleep disorders	VAS	UKB	5.98826	2.85039	12.5805	2.2955e-06	7	160	6.63145e-06	TRUE
G47	Other sleep disorders	AD	UKB	1.33329	1.12438	1.581	0.000938465	138	7412	0.0014353	TRUE
G47	Other sleep disorders	ALS	UKB	1.88181	1.31591	2.69108	0.000531897	32	7312	0.000864333	TRUE
G47	Other sleep disorders	DEM	UKB	1.69909	1.53617	1.8793	6.5725e-25	400	7669	1.70885e-23	TRUE
G47	Other sleep disorders	MS	UKB	1.24619	0.777972	1.9962	0.359898	18	7298	0.389889	FALSE
G47	Other sleep disorders	PD	UKB	1.4333	1.20254	1.70834	5.83938e-05	131	7409	0.000116788	TRUE
G47	Other sleep disorders	VAS	UKB	1.99553	1.63442	2.43641	1.17127e-11	103	7381	7.61326e-11	TRUE
G47.0	Insomnia	DEM	UKB	1.56898	0.928747	2.65055	0.0922477	14	237	0.10428	FALSE
G47.0	Insomnia	PD	UKB	1.99287	0.894516	4.43987	0.091561	6	229	0.10428	FALSE
G47.1	Hypersomnia	DEM	UKB	5.59441	2.66598	11.7396	5.29107e-06	7	45	1.37568e-05	TRUE
G47.3	Sleep apnea	AD	UKB	1.27726	1.01077	1.614	0.0403919	72	4087	0.050009	FALSE
G47.3	Sleep apnea	ALS	UKB	2.03169	1.2976	3.18109	0.00194309	20	4039	0.00280668	TRUE
G47.3	Sleep apnea	DEM	UKB	1.67475	1.46437	1.91536	5.11663e-14	221	4232	4.43441e-13	TRUE
G47.3	Sleep apnea	MS	UKB	0.929501	0.44009	1.96317	0.84802	7	4026	0.84802	FALSE
G47.3	Sleep apnea	PD	UKB	1.42262	1.13369	1.78519	0.00234059	77	4095	0.00320291	TRUE
G47.3	Sleep apnea	VAS	UKB	2.15313	1.6756	2.76675	2.04027e-09	64	4081	1.06094e-08	TRUE
G47.8	Other sleep disorders	AD	UKB	5.63796	2.53032	12.5623	2.32627e-05	6	61	5.04026e-05	TRUE
G47.8	Other sleep disorders	DEM	UKB	6.58565	4.19738	10.3328	2.36986e-16	19	74	3.08082e-15	TRUE
G47.8	Other sleep disorders	PD	UKB	8.07428	4.03268	16.1664	3.70997e-09	8	63	1.60765e-08	TRUE
G47.9	Sleep disorder, unspecified	AD	UKB	0.799259	0.35875	1.78067	0.58353	6	531	0.606871	FALSE
G47.9	Sleep disorder, unspecified	ALS	UKB	3.85281	1.59565	9.30287	0.00270946	5	530	0.0035223	TRUE
G47.9	Sleep disorder, unspecified	DEM	UKB	2.19182	1.60607	2.9912	7.55806e-07	40	564	2.80728e-06	TRUE
G47.9	Sleep disorder, unspecified	PD	UKB	2.92851	1.9057	4.50026	9.50234e-07	21	546	3.08826e-06	TRUE
G47.9	Sleep disorder, unspecified	VAS	UKB	2.88079	1.63177	5.08583	0.00026382	12	536	0.000489952	TRUE

### Sheet: SAIL_all_results
ICD10	PRIOR	OUTCOME	COHORT	HR	ci_min	ci_max	P_VAL	N_pairs	N	P_CORR	SIGNIFICANT
F51	nonorganic sleep disorders	DEM	SAIL	5.11	2.75	9.51	2.54e-07	10	85	8.45e-07	TRUE
G47	sleep disorders	AD	SAIL	1.4	1.14	1.72	0.00116	95	6776	0.00194	TRUE
G47	sleep disorders	DEM	SAIL	2.24	1.99	2.51	2.63e-43	311	6776	2.63e-42	TRUE
G47	sleep disorders	MS	SAIL	0.41	0.28	0.6	3.67e-06	27	6776	9.18e-06	TRUE
G47	sleep disorders	PD	SAIL	1.31	1.08	1.59	0.00534	108	6776	0.00763	TRUE
G47	sleep disorders	VAS	SAIL	2.47	1.96	3.11	2.27e-14	76	6776	1.14e-13	TRUE
G47.0	disorders of initiating and maintaining sleep [insomnias]	DEM	SAIL	3.47	2.41	5	2.34e-11	29	285	5.56e-10	TRUE
G47.0	disorders of initiating and maintaining sleep [insomnias]	PD	SAIL	2.02	0.91	4.51	0.0846	6	285	0.363	FALSE
G47.0	disorders of initiating and maintaining sleep [insomnias]	VAS	SAIL	3.09	1.39	6.89	0.00582	6	285	0.0413	TRUE
G47.3	sleep apnoea	AD	SAIL	1.25	0.98	1.59	0.0728	67	5650	0.323	FALSE
G47.3	sleep apnoea	DEM	SAIL	2.11	1.85	2.41	3.15e-29	236	5650	2.04e-27	TRUE
G47.3	sleep apnoea	MS	SAIL	0.26	0.15	0.43	3.85e-07	14	5650	6.03e-06	TRUE
G47.3	sleep apnoea	PD	SAIL	1.07	0.85	1.35	0.559	74	5650	0.998	FALSE
G47.3	sleep apnoea	VAS	SAIL	2.43	1.87	3.15	2.31e-11	60	5650	5.53e-10	TRUE
G47.8	other sleep disorders	PD	SAIL	7.52	4.04	14	1.93e-10	10	110	4.19e-09	TRUE
G47.9	sleep disorder, unspecified	AD	SAIL	1.77	1.13	2.78	0.0133	19	986	0.0817	FALSE
G47.9	sleep disorder, unspecified	DEM	SAIL	2.38	1.82	3.12	3.4e-10	53	986	7.18e-09	TRUE
G47.9	sleep disorder, unspecified	MS	SAIL	0.57	0.27	1.2	0.137	7	986	0.523	FALSE
G47.9	sleep disorder, unspecified	PD	SAIL	2.06	1.4	3.04	0.000235	26	986	0.00238	TRUE
G47.9	sleep disorder, unspecified	VAS	SAIL	1.47	0.7	3.09	0.31	7	986	0.935	FALSE

### Sheet: FinnGen_all_results
ICD10	PRIOR	OUTCOME	COHORT	HR	ci_min	ci_max	P_VAL	N_pairs	N	P_CORR	SIGNIFICANT
F51	Nonorganic sleeping disorders (more control exclusions)	AD	FinnGen	3.00947	1.54175	5.87442	0.00124381	141	5964	0.00196392	TRUE
F51	Nonorganic sleeping disorders (more control exclusions)	dementia	FinnGen	2.8651	1.69403	4.84572	8.63628e-05	188	5964	0.000172726	TRUE
F51	Nonorganic sleeping disorders (more control exclusions)	MS	FinnGen	1.39761	0.825747	2.36552	0.212448	17	5964	0.265559	FALSE
F51	Nonorganic sleeping disorders (more control exclusions)	PD	FinnGen	2.52161	1.33621	4.75863	0.00431012	30	5964	0.00615732	TRUE
F51	Nonorganic sleeping disorders (more control exclusions)	vascular	FinnGen	4.31739	1.80264	10.3403	0.00102945	28	5964	0.00171574	TRUE
F51, G47.3, G47.4, G47	Sleep disorders (combined)	AD	FinnGen	2.64907	2.12479	3.30272	4.79072e-18	1191	49878	4.79072e-17	TRUE
F51, G47.3, G47.4, G47	Sleep disorders (combined)	dementia	FinnGen	2.29394	1.81061	2.90629	6.08123e-12	1403	49878	2.60624e-11	TRUE
F51, G47.3, G47.4, G47	Sleep disorders (combined)	MS	FinnGen	1.08554	0.847269	1.39081	0.516241	76	49878	0.534042	FALSE
F51, G47.3, G47.4, G47	Sleep disorders (combined)	PD	FinnGen	2.11365	1.79435	2.48976	3.33746e-19	369	49878	5.0062e-18	TRUE
F51, G47.3, G47.4, G47	Sleep disorders (combined)	vascular	FinnGen	2.49914	1.85286	3.37083	1.97403e-09	201	49878	5.38371e-09	TRUE
F51.1, G47.1	Hypersomnia	dementia	FinnGen	1.99214	0.519548	7.63863	0.314852	10	407	0.36329	FALSE
F51.2, G47.2	Disorder of the sleep-wake schedule	dementia	FinnGen	4.03283	1.53885	10.5687	0.0045554	11	456	0.00621192	TRUE
F51.8, F51.9	Sleep disorders, other/unspecified	AD	FinnGen	23.4507	6.30493	87.2231	2.50792e-06	17	893	5.7875e-06	TRUE
F51.8, F51.9	Sleep disorders, other/unspecified	dementia	FinnGen	14.4014	3.58239	57.8946	0.000171538	21	893	0.000321633	TRUE
G47	Other sleep disorders	AD	FinnGen	2.282	1.23404	4.21988	0.0085265	149	3588	0.0111215	TRUE
G47	Other sleep disorders	dementia	FinnGen	2.44023	1.34085	4.44099	0.0034994	177	3588	0.0052491	TRUE
G47	Other sleep disorders	MS	FinnGen	1.32332	0.70914	2.46942	0.378778	12	3588	0.420864	FALSE
G47	Other sleep disorders	PD	FinnGen	2.80257	1.75568	4.4737	1.56821e-05	54	3588	3.36045e-05	TRUE
G47	Other sleep disorders	vascular	FinnGen	1.59954	0.644129	3.9721	0.311454	30	3588	0.36329	FALSE
G47.3	Sleep apnoea, including avohilmo	AD	FinnGen	3.00246	2.38949	3.77268	3.84665e-21	1065	46973	1.15399e-19	TRUE
G47.3	Sleep apnoea	AD	FinnGen	2.23696	1.74243	2.87184	2.67946e-10	1036	43899	1.0048e-09	TRUE
G47.3	Sleep apnoea, including avohilmo	ALS	FinnGen	2.66056	1.92872	3.67008	2.48741e-09	50	46973	6.21853e-09	TRUE
G47.3	Sleep apnoea, including avohilmo	dementia	FinnGen	2.27487	1.82368	2.83768	3.1637e-13	1225	46973	1.58185e-12	TRUE
G47.3	Sleep apnoea	dementia	FinnGen	2.19997	1.70163	2.84424	1.78299e-09	1194	43899	5.34897e-09	TRUE
G47.3	Sleep apnoea, including avohilmo	MS	FinnGen	0.90118	0.673393	1.20602	0.483978	52	46973	0.518547	FALSE
G47.3	Sleep apnoea	MS	FinnGen	0.966919	0.719792	1.29889	0.823227	51	43899	0.823227	FALSE
G47.3	Sleep apnoea	PD	FinnGen	2.14002	1.7931	2.55405	3.42051e-17	329	43899	2.56538e-16	TRUE
G47.3	Sleep apnoea, including avohilmo	PD	FinnGen	1.92556	1.61701	2.29298	1.92717e-13	338	46973	1.1563e-12	TRUE
G47.3	Sleep apnoea, including avohilmo	vascular	FinnGen	2.45311	1.84329	3.26468	7.55824e-10	175	46973	2.51941e-09	TRUE
G47.3	Sleep apnoea	vascular	FinnGen	1.87697	1.33315	2.64264	0.000309327	170	43899	0.00054587	TRUE
