## Supplementary Table 3 for "Sleep disturbances as risk factors for neurodegeneration later in life"

### Sheet: All_UKB_lag_data
ICD10	PRIOR	OUTCOME	COHORT	LAG	TIMELINE	HR	ci_min	ci_max	P_VAL	N_pairs	P_CORR	SIGNIFICANT
F51	Nonorganic sleep disorders	DEM	UKB	0	all	2.61174	1.54607	4.41193	0.00033222	14	0.00075936	TRUE
F51	Nonorganic sleep disorders	DEM	UKB	2023-05-15	5-15 years before tenure	2.56046	1.14994	5.70112	0.0213326	6	0.0303396	TRUE
F51	Nonorganic sleep disorders	PD	UKB	0	all	4.41052	2.29246	8.48552	8.79519e-06	9	2.81446e-05	TRUE
F51	Nonorganic sleep disorders	PD	UKB	2023-05-15	5-15 years before tenure	5.64772	2.34887	13.5796	0.00010987	5	0.000260432	TRUE
F51	Nonorganic sleep disorders	VAS	UKB	0	all	5.98826	2.85039	12.5805	2.2955e-06	7	8.64189e-06	TRUE
G47	Other sleep disorders	AD	UKB	2023-01-05	1-5 years before tenure	2.22519	1.62249	3.05176	6.94553e-07	39	2.77821e-06	TRUE
G47	Other sleep disorders	AD	UKB	0	all	1.33329	1.12438	1.581	0.000938465	138	0.00200206	TRUE
G47	Other sleep disorders	AD	UKB	2023-05-15	5-15 years before tenure	1.44012	1.13062	1.83436	0.00313309	67	0.00514148	TRUE
G47	Other sleep disorders	AD	UKB	2023-05-10	5-10 years before tenure	1.45165	1.03015	2.04562	0.0331974	33	0.045205	TRUE
G47	Other sleep disorders	AD	UKB	2023-10-15	10-15 years before tenure	1.42026	1.01305	1.99116	0.0418356	34	0.0535496	FALSE
G47	Other sleep disorders	ALS	UKB	2023-01-05	1-5 years before tenure	3.75018	2.06227	6.81959	1.47578e-05	11	4.29319e-05	TRUE
G47	Other sleep disorders	ALS	UKB	0	all	1.88181	1.31591	2.69108	0.000531897	32	0.00117384	TRUE
G47	Other sleep disorders	ALS	UKB	2023-10-15	10-15 years before tenure	2.25786	1.16798	4.36476	0.0154496	9	0.0229947	TRUE
G47	Other sleep disorders	ALS	UKB	2023-05-15	5-15 years before tenure	1.79856	1.05729	3.05954	0.0303514	14	0.042228	TRUE
G47	Other sleep disorders	ALS	UKB	2023-05-10	5-10 years before tenure	1.29973	0.538536	3.13681	0.559774	5	0.587304	FALSE
G47	Other sleep disorders	DEM	UKB	0-1	< 1 year before tenure	7.99934	5.76396	11.1017	1.68229e-35	36	1.07666e-33	TRUE
G47	Other sleep disorders	DEM	UKB	0	all	1.69909	1.53617	1.8793	6.5725e-25	400	1.40213e-23	TRUE
G47	Other sleep disorders	DEM	UKB	2023-01-05	1-5 years before tenure	2.51962	2.0759	3.05819	8.76943e-21	104	1.12249e-19	TRUE
G47	Other sleep disorders	DEM	UKB	2023-05-15	5-15 years before tenure	1.83474	1.59247	2.11387	4.48063e-17	197	3.18622e-16	TRUE
G47	Other sleep disorders	DEM	UKB	2023-05-10	5-10 years before tenure	2.09039	1.73291	2.52161	1.30182e-14	111	8.33167e-14	TRUE
G47	Other sleep disorders	DEM	UKB	2023-10-15	10-15 years before tenure	1.5649	1.26517	1.93563	3.65666e-05	86	9.36104e-05	TRUE
G47	Other sleep disorders	MS	UKB	2023-05-10	5-10 years before tenure	2.20106	1.04312	4.64439	0.0383791	7	0.0511721	FALSE
G47	Other sleep disorders	MS	UKB	0	all	1.24619	0.777972	1.9962	0.359898	18	0.397129	FALSE
G47	Other sleep disorders	MS	UKB	2023-05-15	5-15 years before tenure	1.34304	0.69419	2.59836	0.38107	9	0.408439	FALSE
G47	Other sleep disorders	PD	UKB	0-1	< 1 year before tenure	9.87789	6.12853	15.9211	5.25676e-21	17	8.41082e-20	TRUE
G47	Other sleep disorders	PD	UKB	2023-01-05	1-5 years before tenure	2.08675	1.48761	2.92721	2.04401e-05	34	5.68768e-05	TRUE
G47	Other sleep disorders	PD	UKB	0	all	1.4333	1.20254	1.70834	5.83938e-05	131	0.000143738	TRUE
G47	Other sleep disorders	PD	UKB	2023-05-10	5-10 years before tenure	1.70351	1.22033	2.37798	0.00174814	35	0.00339034	TRUE
G47	Other sleep disorders	PD	UKB	2023-05-15	5-15 years before tenure	1.48101	1.14893	1.90909	0.00243232	61	0.00420726	TRUE
G47	Other sleep disorders	PD	UKB	2023-10-15	10-15 years before tenure	1.25015	0.849589	1.83957	0.25727	26	0.289767	FALSE
G47	Other sleep disorders	VAS	UKB	0-1	< 1 year before tenure	13.44	7.61184	23.7306	3.3303e-19	12	3.55232e-18	TRUE
G47	Other sleep disorders	VAS	UKB	0	all	1.99553	1.63442	2.43641	1.17127e-11	103	6.24678e-11	TRUE
G47	Other sleep disorders	VAS	UKB	2023-05-15	5-15 years before tenure	2.23955	1.70298	2.94517	7.94249e-09	53	3.63085e-08	TRUE
G47	Other sleep disorders	VAS	UKB	2023-05-10	5-10 years before tenure	2.52746	1.76088	3.62775	4.94212e-07	30	2.10864e-06	TRUE
G47	Other sleep disorders	VAS	UKB	2023-01-05	1-5 years before tenure	2.63604	1.76104	3.9458	2.48105e-06	24	8.8215e-06	TRUE
G47	Other sleep disorders	VAS	UKB	2023-10-15	10-15 years before tenure	1.91326	1.2676	2.8878	0.00200917	23	0.00367391	TRUE
G47.3	Sleep apnea	AD	UKB	2023-01-05	1-5 years before tenure	1.74697	1.17846	2.58975	0.00547806	25	0.0087649	TRUE
G47.3	Sleep apnea	AD	UKB	0	all	1.27726	1.01077	1.614	0.0403919	72	0.0527568	FALSE
G47.3	Sleep apnea	AD	UKB	2023-10-15	10-15 years before tenure	1.57282	0.989425	2.50021	0.0554915	18	0.0682973	FALSE
G47.3	Sleep apnea	AD	UKB	2023-05-15	5-15 years before tenure	1.30208	0.932958	1.81724	0.120672	35	0.143019	FALSE
G47.3	Sleep apnea	AD	UKB	2023-05-10	5-10 years before tenure	1.09839	0.681879	1.76933	0.69963	17	0.722199	FALSE
G47.3	Sleep apnea	ALS	UKB	0	all	2.03169	1.2976	3.18109	0.00194309	20	0.00365757	TRUE
G47.3	Sleep apnea	ALS	UKB	2023-01-05	1-5 years before tenure	2.77564	1.31571	5.85552	0.00735452	7	0.0114802	TRUE
G47.3	Sleep apnea	ALS	UKB	2023-10-15	10-15 years before tenure	2.93451	1.31104	6.56833	0.00882536	6	0.0134482	TRUE
G47.3	Sleep apnea	ALS	UKB	2023-05-15	5-15 years before tenure	2.12874	1.13739	3.98417	0.0181519	10	0.0264028	TRUE
G47.3	Sleep apnea	DEM	UKB	0-1	< 1 year before tenure	9.27813	6.44085	13.3653	5.61676e-33	29	1.79736e-31	TRUE
G47.3	Sleep apnea	DEM	UKB	0	all	1.67475	1.46437	1.91536	5.11663e-14	221	2.97695e-13	TRUE
G47.3	Sleep apnea	DEM	UKB	2023-01-05	1-5 years before tenure	1.79732	1.39385	2.31757	6.18069e-06	60	2.08192e-05	TRUE
G47.3	Sleep apnea	DEM	UKB	2023-05-15	5-15 years before tenure	1.5561	1.27461	1.89976	1.40435e-05	98	4.27994e-05	TRUE
G47.3	Sleep apnea	DEM	UKB	2023-05-10	5-10 years before tenure	1.71047	1.33196	2.19655	2.59696e-05	62	6.92523e-05	TRUE
G47.3	Sleep apnea	DEM	UKB	2023-10-15	10-15 years before tenure	1.33841	0.964491	1.85729	0.0812148	36	0.0980707	FALSE
G47.3	Sleep apnea	MS	UKB	0	all	0.929501	0.44009	1.96317	0.84802	7	0.861481	FALSE
G47.3	Sleep apnea	PD	UKB	0-1	< 1 year before tenure	11.2212	6.50343	19.3613	3.70505e-18	13	2.96404e-17	TRUE
G47.3	Sleep apnea	PD	UKB	0	all	1.42262	1.13369	1.78519	0.00234059	77	0.00416104	TRUE
G47.3	Sleep apnea	PD	UKB	2023-01-05	1-5 years before tenure	1.53137	0.996627	2.35304	0.0518295	21	0.065041	FALSE
G47.3	Sleep apnea	PD	UKB	2023-05-10	5-10 years before tenure	1.30676	0.832071	2.05226	0.245346	19	0.285494	FALSE
G47.3	Sleep apnea	PD	UKB	2023-05-15	5-15 years before tenure	1.17387	0.818907	1.6827	0.382912	30	0.408439	FALSE
G47.3	Sleep apnea	PD	UKB	2023-10-15	10-15 years before tenure	0.996573	0.551127	1.80205	0.990937	11	0.990937	FALSE
G47.3	Sleep apnea	VAS	UKB	0-1	< 1 year before tenure	16.5766	8.89482	30.8925	9.50852e-19	10	8.6935e-18	TRUE
G47.3	Sleep apnea	VAS	UKB	0	all	2.15313	1.6756	2.76675	2.04027e-09	64	1.00444e-08	TRUE
G47.3	Sleep apnea	VAS	UKB	2023-05-10	5-10 years before tenure	2.18409	1.37211	3.47657	0.000988381	18	0.00204053	TRUE
G47.3	Sleep apnea	VAS	UKB	2023-05-15	5-15 years before tenure	1.88204	1.28597	2.75439	0.00113647	27	0.00227293	TRUE
G47.3	Sleep apnea	VAS	UKB	2023-01-05	1-5 years before tenure	2.13644	1.30524	3.49697	0.00253173	16	0.00426396	TRUE
G47.3	Sleep apnea	VAS	UKB	2023-10-15	10-15 years before tenure	1.45972	0.757859	2.81158	0.258073	9	0.289767	FALSE

### Sheet: All_SAIL_lag_data
ICD10	PRIOR	OUTCOME	COHORT	LAG	TIMELINE	HR	ci_min	ci_max	P_VAL	N_pairs	P_CORR	SIGNIFICANT
F51	Nonorganic sleep disorders	DEM	SAIL	0	all	5.11	2.75	9.51	2.54e-07	10	8.45e-07	TRUE
F51	Nonorganic sleep disorders	DEM	SAIL	0-1	< 1 year before tenure	10.55	5.02	22.14	4.8e-10	7	4e-09	TRUE
G47	Other sleep disorders	AD	SAIL	0	all	1.4	1.14	1.72	0.00116	95	0.00194	TRUE
G47	Other sleep disorders	AD	SAIL	0-1	< 1 year before tenure	1.8	1.12	2.9	0.0156	17	0.0332	TRUE
G47	Other sleep disorders	AD	SAIL	2023-01-05	1-5 years before tenure	1.3	0.9	1.89	0.163	28	0.222	FALSE
G47	Other sleep disorders	AD	SAIL	2023-05-10	5-10 years before tenure	1.76	1.15	2.71	0.00964	21	0.0268	TRUE
G47	Other sleep disorders	AD	SAIL	2023-05-15	5-15 years before tenure	1.68	1.21	2.35	0.00223	35	0.00844	TRUE
G47	Other sleep disorders	AD	SAIL	2023-10-15	10-15 years before tenure	1.56	0.93	2.65	0.0949	14	0.142	FALSE
G47	Other sleep disorders	DEM	SAIL	0	all	2.24	1.99	2.51	2.63e-43	311	2.63e-42	TRUE
G47	Other sleep disorders	DEM	SAIL	0-1	< 1 year before tenure	3.51	2.77	4.44	9.62e-26	71	4.71e-24	TRUE
G47	Other sleep disorders	DEM	SAIL	2023-01-05	1-5 years before tenure	2.51	2.08	3.03	3.65e-22	113	8.95e-21	TRUE
G47	Other sleep disorders	DEM	SAIL	2023-05-10	5-10 years before tenure	2.4	1.87	3.09	9.99e-12	61	1.63e-10	TRUE
G47	Other sleep disorders	DEM	SAIL	2023-05-15	5-15 years before tenure	1.87	1.52	2.34	9.54e-09	83	8.56e-08	TRUE
G47	Other sleep disorders	DEM	SAIL	2023-10-15	10-15 years before tenure	1.17	0.77	1.78	0.453	22	0.517	FALSE
G47	Other sleep disorders	PD	SAIL	0	all	1.31	1.08	1.59	0.00534	108	0.00763	TRUE
G47	Other sleep disorders	PD	SAIL	0-1	< 1 year before tenure	1.73	1.1	2.72	0.0172	19	0.0352	TRUE
G47	Other sleep disorders	PD	SAIL	2023-01-05	1-5 years before tenure	1.09	0.75	1.59	0.638	28	0.694	FALSE
G47	Other sleep disorders	PD	SAIL	2023-05-10	5-10 years before tenure	1.52	1	2.28	0.0473	23	0.0773	FALSE
G47	Other sleep disorders	PD	SAIL	2023-05-15	5-15 years before tenure	1.66	1.23	2.23	0.000875	44	0.0039	TRUE
G47	Other sleep disorders	PD	SAIL	2023-10-15	10-15 years before tenure	1.84	1.2	2.82	0.00555	21	0.017	TRUE
G47	Other sleep disorders	VAS	SAIL	0	all	2.47	1.96	3.11	2.27e-14	76	1.14e-13	TRUE
G47	Other sleep disorders	VAS	SAIL	0-1	< 1 year before tenure	2.78	1.58	4.92	0.000422	12	0.00207	TRUE
G47	Other sleep disorders	VAS	SAIL	2023-01-05	1-5 years before tenure	2.93	2.03	4.24	1.05e-08	29	8.56e-08	TRUE
G47	Other sleep disorders	VAS	SAIL	2023-05-10	5-10 years before tenure	3.02	1.87	4.87	6.23e-06	17	3.81e-05	TRUE
G47	Other sleep disorders	VAS	SAIL	2023-05-15	5-15 years before tenure	2.35	1.55	3.55	5.01e-05	23	0.000273	TRUE
G47	Other sleep disorders	VAS	SAIL	2023-10-15	10-15 years before tenure	1.43	0.64	3.18	0.385	6	0.46	FALSE
G47.3	Sleep apnoea	DEM	SAIL	0	all	2.11	1.85	2.41	3.15e-29	236	2.04e-27	TRUE
G47.3	Sleep apnoea	DEM	SAIL	0-1	< 1 year before tenure	3.19	2.4	4.24	1.33e-15	48	4.54e-14	TRUE
G47.3	Sleep apnoea	DEM	SAIL	2023-01-05	1-5 years before tenure	2.24	1.82	2.76	3.84e-14	90	6.53e-13	TRUE
G47.3	Sleep apnoea	DEM	SAIL	2023-05-10	5-10 years before tenure	2.57	1.98	3.34	1.35e-12	57	1.53e-11	TRUE
G47.3	Sleep apnoea	DEM	SAIL	2023-05-15	5-15 years before tenure	1.97	1.57	2.49	8.6e-09	73	7.31e-08	TRUE
G47.3	Sleep apnoea	DEM	SAIL	2023-10-15	10-15 years before tenure	1.07	0.65	1.75	0.792	16	0.841	FALSE
G47.3	Sleep apnoea	VAS	SAIL	0	all	2.43	1.87	3.15	2.31e-11	60	5.53e-10	TRUE
G47.3	Sleep apnoea	VAS	SAIL	0-1	< 1 year before tenure	2.42	1.2	4.84	0.013	8	0.0401	TRUE
G47.3	Sleep apnoea	VAS	SAIL	2023-01-05	1-5 years before tenure	2.75	1.84	4.13	9.28e-07	24	6.31e-06	TRUE
G47.3	Sleep apnoea	VAS	SAIL	2023-05-10	5-10 years before tenure	3.25	1.98	5.33	2.91e-06	16	1.65e-05	TRUE
G47.3	Sleep apnoea	VAS	SAIL	2023-05-15	5-15 years before tenure	2.56	1.66	3.94	2.04e-05	21	9.89e-05	TRUE

### Sheet: All_FinnGen_lag_data
ICD10	PRIOR	OUTCOME	COHORT	LAG	HR	ci_min	ci_max	P_VAL	N_pairs	P_CORR	REJECTED
F51	Nonorganic sleeping disorders (more control exclusions)	AD	FinnGen	1	38.6538	21.894	68.2433	2.07217e-36	22	1.51959e-35	TRUE
F51	Nonorganic sleeping disorders (more control exclusions)	AD	FinnGen	5	9.57548	5.34042	17.169	3.3626e-14	39	1.10966e-13	TRUE
F51	Nonorganic sleeping disorders (more control exclusions)	AD	FinnGen	0	3.00947	1.54175	5.87442	0.00124381	141	0.0017846	TRUE
F51	Nonorganic sleeping disorders (more control exclusions)	AD	FinnGen	15	2.71319	1.4621	5.03481	0.00155463	51	0.0021831	TRUE
F51	Nonorganic sleeping disorders (more control exclusions)	dementia	FinnGen	5	12.34	7.5319	20.2174	1.93939e-23	54	1.06667e-22	TRUE
F51	Nonorganic sleeping disorders (more control exclusions)	dementia	FinnGen	1	21.2368	9.32488	48.3656	3.41639e-13	42	9.39507e-13	TRUE
F51	Nonorganic sleeping disorders (more control exclusions)	dementia	FinnGen	0	2.8651	1.69403	4.84572	8.63628e-05	188	0.000142499	TRUE
F51	Nonorganic sleeping disorders (more control exclusions)	dementia	FinnGen	15	0.906124	0.466239	1.76103	0.771223	58	0.783088	FALSE
F51	Nonorganic sleeping disorders (more control exclusions)	MS	FinnGen	0	1.39761	0.825747	2.36552	0.212448	17	0.237653	FALSE
F51	Nonorganic sleeping disorders (more control exclusions)	PD	FinnGen	0	2.52161	1.33621	4.75863	0.00431012	30	0.00580547	TRUE
F51	Nonorganic sleeping disorders (more control exclusions)	PD	FinnGen	15	1.48552	0.684421	3.22427	0.316842	10	0.342813	FALSE
F51	Nonorganic sleeping disorders (more control exclusions)	vascular	FinnGen	0	4.31739	1.80264	10.3403	0.00102945	28	0.00150985	TRUE
G47	Other sleep disorders	AD	FinnGen	5	8.5376	4.85498	15.0136	9.60765e-14	22	3.01955e-13	TRUE
G47	Other sleep disorders	AD	FinnGen	1	11.0238	5.01542	24.23	2.32656e-09	10	4.95333e-09	TRUE
G47	Other sleep disorders	AD	FinnGen	15	2.54297	1.585	4.07993	0.000109024	63	0.000175503	TRUE
G47	Other sleep disorders	AD	FinnGen	0	2.282	1.23404	4.21988	0.0085265	149	0.011255	TRUE
G47	Other sleep disorders	dementia	FinnGen	1	15.7518	8.38768	29.5815	9.94449e-18	16	4.1021e-17	TRUE
G47	Other sleep disorders	dementia	FinnGen	0	2.44023	1.34085	4.44099	0.0034994	177	0.00481168	TRUE
G47	Other sleep disorders	dementia	FinnGen	5	1.95781	1.09093	3.51354	0.0243418	28	0.0308954	TRUE
G47	Other sleep disorders	dementia	FinnGen	15	1.13155	0.599979	2.13407	0.702615	74	0.724572	FALSE
G47	Other sleep disorders	MS	FinnGen	0	1.32332	0.70914	2.46942	0.378778	12	0.403215	FALSE
G47	Other sleep disorders	PD	FinnGen	0	2.80257	1.75568	4.4737	1.56821e-05	54	2.72373e-05	TRUE
G47	Other sleep disorders	PD	FinnGen	15	1.84866	1.09077	3.13313	0.022442	25	0.0290426	TRUE
G47	Other sleep disorders	vascular	FinnGen	15	1.91588	0.796982	4.60561	0.146249	13	0.166422	FALSE
G47	Other sleep disorders	vascular	FinnGen	0	1.59954	0.644129	3.9721	0.311454	30	0.3426	FALSE
G47.3	Sleep apnoea	AD	FinnGen	1	14.6481	10.8492	19.7771	9.28967e-69	106	6.13118e-67	TRUE
G47.3	Sleep apnoea, including avohilmo	AD	FinnGen	1	14.3229	10.4241	19.6799	1.37544e-60	108	3.02598e-59	TRUE
G47.3	Sleep apnoea, including avohilmo	AD	FinnGen	5	6.49705	5.00265	8.43787	9.8537e-45	240	9.29063e-44	TRUE
G47.3	Sleep apnoea	AD	FinnGen	5	6.07095	4.62541	7.96826	1.25163e-38	220	1.03259e-37	TRUE
G47.3	Sleep apnoea, including avohilmo	AD	FinnGen	0	3.00246	2.38949	3.77268	3.84665e-21	1065	1.81342e-20	TRUE
G47.3	Sleep apnoea, including avohilmo	AD	FinnGen	15	2.46445	1.97839	3.06992	8.46406e-16	414	3.10349e-15	TRUE
G47.3	Sleep apnoea	AD	FinnGen	15	2.20445	1.74827	2.77966	2.34939e-11	409	6.2024e-11	TRUE
G47.3	Sleep apnoea	AD	FinnGen	0	2.23696	1.74243	2.87184	2.67946e-10	1036	6.8017e-10	TRUE
G47.3	Sleep apnoea, including avohilmo	ALS	FinnGen	0	2.66056	1.92872	3.67008	2.48741e-09	50	5.07398e-09	TRUE
G47.3	Sleep apnoea, including avohilmo	ALS	FinnGen	5	3.49262	1.92953	6.32195	3.61066e-05	15	6.11034e-05	TRUE
G47.3	Sleep apnoea, including avohilmo	ALS	FinnGen	15	1.50987	0.906054	2.51607	0.113797	18	0.131765	FALSE
G47.3	Sleep apnoea, including avohilmo	dementia	FinnGen	1	10.61	8.07196	13.946	2.6195e-64	120	8.64435e-63	TRUE
G47.3	Sleep apnoea	dementia	FinnGen	5	5.26916	4.30233	6.45325	4.25548e-58	276	7.02154e-57	TRUE
G47.3	Sleep apnoea, including avohilmo	dementia	FinnGen	5	4.87779	3.9713	5.99119	1.45345e-51	299	1.91855e-50	TRUE
G47.3	Sleep apnoea	dementia	FinnGen	1	10.6171	7.63746	14.7593	6.97028e-45	119	7.66731e-44	TRUE
G47.3	Sleep apnoea, including avohilmo	dementia	FinnGen	15	2.16327	1.78253	2.62533	5.60848e-15	482	1.94821e-14	TRUE
G47.3	Sleep apnoea, including avohilmo	dementia	FinnGen	0	2.27487	1.82368	2.83768	3.1637e-13	1225	9.07844e-13	TRUE
G47.3	Sleep apnoea	dementia	FinnGen	15	1.8394	1.51467	2.23375	7.77006e-10	477	1.83151e-09	TRUE
G47.3	Sleep apnoea	dementia	FinnGen	0	2.19997	1.70163	2.84424	1.78299e-09	1194	3.92258e-09	TRUE
G47.3	Sleep apnoea	MS	FinnGen	15	0.474843	0.312771	0.720898	0.00047176	24	0.000724096	TRUE
G47.3	Sleep apnoea, including avohilmo	MS	FinnGen	15	0.480476	0.316474	0.729466	0.000580106	24	0.000870159	TRUE
G47.3	Sleep apnoea, including avohilmo	MS	FinnGen	5	0.576266	0.352197	0.942888	0.0282287	17	0.0351527	TRUE
G47.3	Sleep apnoea	MS	FinnGen	5	0.651647	0.398018	1.06689	0.0886483	17	0.104478	FALSE
G47.3	Sleep apnoea, including avohilmo	MS	FinnGen	0	0.90118	0.673393	1.20602	0.483978	52	0.507024	FALSE
G47.3	Sleep apnoea	MS	FinnGen	0	0.966919	0.719792	1.29889	0.823227	51	0.823227	FALSE
G47.3	Sleep apnoea	PD	FinnGen	1	8.98454	5.91158	13.6549	8.65951e-25	44	5.71528e-24	TRUE
G47.3	Sleep apnoea, including avohilmo	PD	FinnGen	1	8.8707	5.83442	13.4871	1.77037e-24	44	1.06222e-23	TRUE
G47.3	Sleep apnoea, including avohilmo	PD	FinnGen	5	3.17697	2.50834	4.02384	9.01722e-22	105	4.57797e-21	TRUE
G47.3	Sleep apnoea	PD	FinnGen	5	3.04015	2.38874	3.86919	1.60106e-19	99	7.04466e-19	TRUE
G47.3	Sleep apnoea	PD	FinnGen	0	2.14002	1.7931	2.55405	3.42051e-17	329	1.32796e-16	TRUE
G47.3	Sleep apnoea, including avohilmo	PD	FinnGen	0	1.92556	1.61701	2.29298	1.92717e-13	338	5.78152e-13	TRUE
G47.3	Sleep apnoea	PD	FinnGen	15	1.23662	0.987609	1.54841	0.0641248	120	0.0783747	FALSE
G47.3	Sleep apnoea, including avohilmo	PD	FinnGen	15	1.21373	0.974511	1.51166	0.0837267	123	0.100472	FALSE
G47.3	Sleep apnoea, including avohilmo	vascular	FinnGen	0	2.45311	1.84329	3.26468	7.55824e-10	175	1.83151e-09	TRUE
G47.3	Sleep apnoea, including avohilmo	vascular	FinnGen	15	2.75503	1.98088	3.83173	1.73137e-09	76	3.92258e-09	TRUE
G47.3	Sleep apnoea, including avohilmo	vascular	FinnGen	5	3.69786	2.40517	5.68534	2.53699e-09	35	5.07398e-09	TRUE
G47.3	Sleep apnoea	vascular	FinnGen	5	3.42931	2.26472	5.19275	5.82828e-09	34	1.13137e-08	TRUE
G47.3	Sleep apnoea, including avohilmo	vascular	FinnGen	1	6.67714	3.47597	12.8264	1.19393e-08	13	2.25142e-08	TRUE
G47.3	Sleep apnoea	vascular	FinnGen	1	6.51997	3.17452	13.391	3.29335e-07	11	6.03781e-07	TRUE
G47.3	Sleep apnoea	vascular	FinnGen	15	2.17404	1.57197	3.00669	2.67683e-06	75	4.77489e-06	TRUE
G47.3	Sleep apnoea	vascular	FinnGen	0	1.87697	1.33315	2.64264	0.000309327	170	0.000486085	TRUE
